# Nutritional deficiency recapitulates intestinal injury associated with environmental enteric dysfunction in patient-derived Organ Chips

**DOI:** 10.1101/2021.10.11.21264722

**Authors:** Amir Bein, Cicely W. Fadel, Ben Swenor, Wuji Cao, Rani K. Powers, Diogo M. Camacho, Arash Naziripour, Andrew Parsons, Nina LoGrande, Sanjay Sharma, Seongmin Kim, Sasan Jalili-Firoozinezhad, Jennifer Grant, David T. Breault, Junaid Iqbal, Asad Ali, Lee A Denson, Sean R. Moore, Rachelle Prantil-Baun, Girija Goyal, Donald E. Ingber

## Abstract

Environmental Enteric Dysfunction (EED) is a chronic inflammatory condition of the intestine characterized by villus blunting, compromised intestinal barrier function, and reduced nutrient absorption. Here, we show that key genotypic and phenotypic features of EED-associated intestinal injury can be reconstituted in a human intestine-on-a-chip (Intestine Chip) microfluidic culture device lined by organoid-derived intestinal epithelial cells from EED patients and cultured in niacinamide- and tryptophan-deficient (-N/-T) medium. Exposure of EED Intestine Chips to -N/-T deficiencies resulted in transcriptional changes similar to those seen in clinical EED patient samples including congruent changes in six of the top ten upregulated genes. Exposure of EED Intestine Chips or chips lined by healthy intestinal epithelium (healthy Intestine Chips) to -N/-T medium resulted in severe villus blunting and barrier dysfunction, as well as impairment of fatty acid uptake and amino acid transport. EED Intestine Chips exhibited reduced secretion of cytokines at baseline, but their production was significantly upregulated compared to healthy Intestine Chips when exposed to -N/-T deficiencies. The human Intestine Chip model of EED-associated intestinal injury may be useful for analyzing the molecular, genetic, and nutritional basis of this disease and can serve as a preclinical model for testing potential EED therapeutics.
