## Supplementary Table 2 for "Nutritional deficiency recapitulates intestinal injury associated with environmental enteric dysfunction in patient-derived Organ Chips"

### Sheet: Sheet1
Donor	Clinical Group	Used in experiments presented in Figures:
1	Healthy	2a, 2c
2	Healthy	2c, 4b, S.F5
3	Healthy	1a-e, 2b, 2d, 2e, 3a-c, 4a, 4c, 5a, S.F1-2, S.F4, S.F8, S.F9-10
4	EED	1a-e, 3a, 3c, 4a, 4c, S.F1-2, S.F4, S.F9-10
5	EED	2a-e, 3b, 4b, 5a, S.F5, S.F8
